# Dyslexia extends beyond reading difficulties: genetic links with social functioning and well-being

**DOI:** 10.64898/2026.10.30.26366900

**Authors:** Danielle Admiraal, Rada R. Veeneman, Else Eising, Simon E. Fisher

## Abstract

Dyslexia is a common neurodevelopmental condition characterized by persistent difficulties in reading and spelling. Although social and emotional challenges have been reported in individuals with dyslexia, the genetic relationships between dyslexia, social functioning, and well-being remain poorly understood. We combined phenotypic and genetic data from the Lifelines cohort with publicly available genome-wide association study (GWAS) summary statistics. Associations between dyslexia and social traits were examined using a multi-layered approach encompassing complementary methods, including phenotypic correlation analyses, polygenic score (PGS) analyses, linkage disequilibrium score regression (LDSC), and bidirectional two-sample Mendelian randomization (MR). Correlation analyses revealed significant phenotypic and genetic correlations between dyslexia and several social traits, including lower levels of life satisfaction, higher levels of loneliness, and less collegial support on the work floor. PGS analyses demonstrated that genetic liability to dyslexia predicted lower life satisfaction and reduced support from colleagues in the workplace, whereas none of the social-based PGSs predicted dyslexia. Bidirectional MR analyses provided evidence that genetic liability to dyslexia contributes to increased loneliness and social isolation, while no evidence was found for causal effects of social-interaction or well-being traits on dyslexia. Together, our results consistently supported a directional relationship from dyslexia toward social and well-being outcomes. In conclusion, our findings demonstrate that dyslexia shares genetic influences with social interaction and well-being traits and suggest that genetic liability for dyslexia contributes to adverse (psycho)social outcomes. These results extend the impact of dyslexia beyond literacy-related difficulties and highlight the importance of providing social and structural support to individuals with dyslexia throughout the lifespan.
