## Supplemental Tables for "Dyslexia extends beyond reading difficulties: genetic links with social functioning and well-being"

### Sheet: S1 Phenotype descriptives
Supplementary Table 1: phenotype descriptives of selected reading- and social-based traits in Lifelines
Sample size per trait is given for the full sample with phenotype data (n_pheno) for males (n_males), and females (n_female), and for genotyped data (n_geno). Correlation estimates for each trait with the age at the time of assessment are shown (cor_age), along with their corresponding p-value (cor_age_p). For continuous traits, the following descriptives are provided; minimum (min), first quanti…
trait	n_pheno	n_male	n_female	n_geno	cor_age	cor_age_p	min	Quant1	mean	median	Quant3	max	sd	var	n_cases	n_controls	n_cases_male	n_cases_female
dyslexia	31131	11810	19321	14069	-0.0763647	1.72121e-41									2639	28492	1409	1230
learning to read	31540	12451	19089	14257	-0.0509152	3.43311e-16	1	2	2.38488	3	3	5	0.992457	0.98497
spelling difficulty	33859	13333	20526	15293	-0.0759743	1.22403e-36	1	1	1.39821	1	2	4	0.593194	0.351879
SMAS_initiative	91433	36885	54548	40549	-0.0929619	1.35057e-174	0	52	61.8579	60	72	100	13.5298	183.057
SMAS_multifunctionality	91433	36885	54548	40549	-0.0415439	3.19707e-36	0	40	48.9264	48	60	100	15.8659	251.725
SMAS_positivity	91433	36885	54548	40549	-0.317195	0	0	75	78.7651	75	90	100	13.4863	181.88
SMAS_selfefficacy	91433	36885	54548	40549	-0.0819252	6.36012e-136	0	70	80.7485	80	90	100	12.931	167.21
SMAS_investment	91433	36885	54548	40549	0.0897011	1.17698e-162	0	52	63.4872	64	76	100	15.0962	227.895
SMAS_resources	91433	36885	54548	40549	-0.00448118	0.175417	0	48	57.6551	56	68	100	14.3203	205.072
SWLS	61848	25302	36546	26705	0.0224245	4.02521e-07	5	22	26.2492	28	31	35	6.82721	46.6108
SPFIL_confirmation	123833	51555	72278	55743	-0.0257219	4.84786e-13	0	66.67	69.3071	66.67	77.78	100	16.1657	261.329
SPFIL_affection	123833	51555	72278	55743	-0.0736791	1.7359e-95	0	66.67	70.7871	66.67	77.78	100	17.4237	303.585
SPFIL_status	123833	51555	72278	55743	-0.0159053	7.82457e-06	0	33.33	36.5179	33.33	44.44	100	17.9113	320.814
COPSOQ_colleagues	54264	22489	31775	24308	-0.0744309	9.77851e-67	0	62	69.9383	75	75	100	17.4004	302.773
COPSOQ_supervisor	59673	24263	35410	26753	-0.0420279	1.87377e-24	0	50	61.5023	62	75	100	22.2738	496.122
LS	61806	25267	36539	26707	0.00134295	0.738484									17158	44648	7096	10062

### Sheet: S2 Phenotype correlations
Supplementary Table 2: correlations between selected reading- and social-based traits in the Lifelines cohort
Lower triangle displays correlations (r) , and upper triangle represents the corresponding p-value (not corrected for Bonferroni-threshold). In the upper triangle, significant correlations (p<0.05) are highlighted in bold, and correlations that were significant but did not reach the Bonferroni correction threshold (p<4.17E-4) are in italic.
	Dyslexia	Spelling.difficulty	Learning.to.read	LS	SWLS	COPSOQ_colleagues	COPSOQ_supervisor	SPFIL_confirmation	SPFIL_affection	SPFIL_status	SMAS_selfefficacy	SMAS_initiative	SMAS_resources	SMAS_investment	SMAS_multifunctionality	SMAS_positivity
Dyslexia		< 2.2E-16	< 2.2E-16	0.000290861	2.69951e-15	4.0356e-08	7.0967e-13	0.000248777	1.25169e-13	2.23993e-05	7.92379e-15	1.41566e-12	6.92973e-06	< 2.2E-16	0.00912187	0.000119681
Spelling.difficulty	0.448		< 2.2E-16	0.000279655	< 2.2E-16	2.1994e-05	7.97912e-07	1.40293e-12	8.65303e-15	0.00162638	< 2.2E-16	< 2.2E-16	< 2.2E-16	< 2.2E-16	0.0061677	< 2.2E-16
Learning.to.read	0.439	0.398		2.41727e-07	< 2.2E-16	6.13074e-13	2.73491e-12	2.92185e-16	< 2.2E-16	< 2.2E-16	< 2.2E-16	< 2.2E-16	< 2.2E-16	< 2.2E-16	0.0790969	< 2.2E-16
LS	0.024	0.023	0.034		< 2.2E-16	< 2.2E-16	< 2.2E-16	< 2.2E-16	< 2.2E-16	< 2.2E-16	< 2.2E-16	< 2.2E-16	< 2.2E-16	< 2.2E-16	< 2.2E-16	< 2.2E-16
SWLS	-0.053	-0.058	-0.075	-0.369		< 2.2E-16	< 2.2E-16	< 2.2E-16	< 2.2E-16	< 2.2E-16	< 2.2E-16	< 2.2E-16	< 2.2E-16	< 2.2E-16	< 2.2E-16	< 2.2E-16
COPSOQ_colleagues	-0.044	-0.033	-0.058	-0.124	0.099		< 2.2E-16	< 2.2E-16	< 2.2E-16	0.00725655	< 2.2E-16	< 2.2E-16	< 2.2E-16	< 2.2E-16	< 2.2E-16	< 2.2E-16
COPSOQ_supervisor	-0.055	-0.036	-0.054	-0.118	0.115	0.507		< 2.2E-16	< 2.2E-16	< 2.2E-16	< 2.2E-16	< 2.2E-16	< 2.2E-16	< 2.2E-16	< 2.2E-16	< 2.2E-16
SPFIL_confirmation	-0.022	-0.042	-0.05	-0.258	0.221	0.203	0.184		< 2.2E-16	< 2.2E-16	< 2.2E-16	< 2.2E-16	< 2.2E-16	< 2.2E-16	< 2.2E-16	< 2.2E-16
SPFIL_affection	-0.045	-0.046	-0.072	-0.285	0.231	0.224	0.187	0.613		< 2.2E-16	< 2.2E-16	< 2.2E-16	< 2.2E-16	< 2.2E-16	< 2.2E-16	< 2.2E-16
SPFIL_status	0.026	-0.019	-0.078	-0.104	0.142	0.012	0.043	0.303	0.202		< 2.2E-16	< 2.2E-16	< 2.2E-16	< 2.2E-16	< 2.2E-16	< 2.2E-16
SMAS_selfefficacy	-0.049	-0.107	-0.12	-0.282	0.288	0.192	0.166	0.354	0.357	0.223		< 2.2E-16	< 2.2E-16	< 2.2E-16	< 2.2E-16	< 2.2E-16
SMAS_initiative	-0.044	-0.069	-0.106	-0.171	0.167	0.165	0.126	0.246	0.278	0.183	0.478		< 2.2E-16	< 2.2E-16	< 2.2E-16	< 2.2E-16
SMAS_resources	-0.028	-0.075	-0.105	-0.236	0.209	0.147	0.12	0.253	0.25	0.22	0.477	0.426		< 2.2E-16	< 2.2E-16	< 2.2E-16
SMAS_investment	-0.058	-0.093	-0.128	-0.206	0.215	0.155	0.131	0.266	0.273	0.162	0.542	0.644	0.462		< 2.2E-16	< 2.2E-16
SMAS_multifunctionality	0.016	0.016	-0.011	-0.229	0.204	0.124	0.107	0.263	0.241	0.201	0.366	0.43	0.395	0.478		< 2.2E-16
SMAS_positivity	-0.024	-0.053	-0.088	-0.28	0.27	0.193	0.152	0.308	0.334	0.178	0.549	0.415	0.389	0.402	0.381

### Sheet: S3 Network Social
Supplementary Table 3: Psychological network estimates of social-based (sub)scales
The strength index (S) per node is shown, as well as the C.S. strength coefficient for the full network. Network edge values show the estimates for all edges, as well as their confidence intervals (based on case-drop test with N=1,000)
S			C.S. coefficient strength = 0.7499
Trait	strength
SMAS_investment	1.05337
SMAS_multifunctionality	0.862718
SMAS_resources	0.813153
SMAS_positivity	0.932845
SMAS_selfefficacy	1.22658
SMAS_initiative	0.993002
SPFIL_affection	0.989745
SPFIL_confirmation	1.05394
SPFIL_status	0.518217
COPSOQ_colleagues	0.771068
COPSOQ_supervisor	0.549798
LS	1.27448
SWLS	0.790667
Network edge values
Edge	node1	node2	CIlower	CIupper	mean_non0	var_non0	sd_non0	var	value
LS--SWLS	LS	SWLS	-0.493021	-0.446322	-0.470608	0.000136301	0.0116748	sample	-0.469671
SPFIL_affection--LS	SPFIL_affection	LS	-0.199724	-0.1506	-0.173238	0.000150825	0.0122811	sample	-0.175162
SMAS_multifunctionality--LS	SMAS_multifunctionality	LS	-0.149389	-0.0996304	-0.122719	0.000154747	0.0124397	sample	-0.12451
SMAS_positivity--LS	SMAS_positivity	LS	-0.141311	-0.0921142	-0.114982	0.000151268	0.0122991	sample	-0.116712
SMAS_selfefficacy--LS	SMAS_selfefficacy	LS	-0.133913	-0.087846	-0.110208	0.000132638	0.0115169	sample	-0.11088
SMAS_resources--LS	SMAS_resources	LS	-0.130353	-0.0813898	-0.102812	0.000149836	0.0122407	sample	-0.105871
SPFIL_confirmation--LS	SPFIL_confirmation	LS	-0.106674	-0.0579924	-0.0801986	0.000148118	0.0121704	sample	-0.0823332
SPFIL_status--COPSOQ_colleagues	SPFIL_status	COPSOQ_colleagues	-0.0730459	-0.0414359	-0.0609616	6.24496e-05	0.00790251	sample	-0.0572409
SMAS_multifunctionality--SMAS_selfefficacy	SMAS_multifunctionality	SMAS_selfefficacy	-0.0486372	0.00237226	-0.0254096	3.29443e-05	0.00573971	sample	-0.0231325
SMAS_initiative--SPFIL_confirmation	SMAS_initiative	SPFIL_confirmation	-0.044722	0.0036163	-0.023383	3.14642e-05	0.00560929	sample	-0.0205529
COPSOQ_colleagues--LS	COPSOQ_colleagues	LS	-0.041369	0.0122991	-0.0236483	8.38295e-05	0.00915585	sample	-0.014535
SMAS_initiative--SWLS	SMAS_initiative	SWLS	-0.022842	0.022842	-0.0220769	3.09237e-05	0.00556091	sample	0
COPSOQ_supervisor--LS	COPSOQ_supervisor	LS	-0.0196966	0.0196966	-0.0182192	4.48772e-05	0.00669904	sample	0
COPSOQ_colleagues--SWLS	COPSOQ_colleagues	SWLS	-0.0153209	0.0153209	-0.018306	1.7551e-05	0.00418939	sample	0
SMAS_investment--SPFIL_status	SMAS_investment	SPFIL_status	-0.0138833	0.0138833	-0.0221542	3.15033e-05	0.00561278	sample	0
SMAS_multifunctionality--SPFIL_affection	SMAS_multifunctionality	SPFIL_affection	-0.00449203	0.00449203	-0.0192774	2.26075e-05	0.00475473	sample	0
SMAS_positivity--SPFIL_status	SMAS_positivity	SPFIL_status	-0.00438459	0.00438459	-0.0054715	0.000187665	0.0136991	sample	0
SMAS_investment--LS	SMAS_investment	LS	-0.00310777	0.00310777	-0.0118651	0.000314507	0.0177344	sample	0
SMAS_investment--SPFIL_affection	SMAS_investment	SPFIL_affection	-0.00131019	0.00131019	0.00913779	3.32734e-06	0.0018241	sample	0
SMAS_initiative--COPSOQ_supervisor	SMAS_initiative	COPSOQ_supervisor	-0.0021805	0.0021805	0.00651734	6.21697e-05	0.00788478	sample	0
SMAS_multifunctionality--COPSOQ_supervisor	SMAS_multifunctionality	COPSOQ_supervisor	-0.00256079	0.00256079	0.00742032	2.15749e-05	0.00464488	sample	0
SMAS_investment--COPSOQ_colleagues	SMAS_investment	COPSOQ_colleagues	-0.00389374	0.00389374	0.0112103	4.46451e-06	0.00211294	sample	0
SMAS_resources--SPFIL_confirmation	SMAS_resources	SPFIL_confirmation	-0.00396232	0.00396232	0.00972464	7.42637e-06	0.00272514	sample	0
SMAS_multifunctionality--COPSOQ_colleagues	SMAS_multifunctionality	COPSOQ_colleagues	-0.00434686	0.00434686	0.0080377	2.67699e-05	0.00517396	sample	0
SMAS_investment--COPSOQ_supervisor	SMAS_investment	COPSOQ_supervisor	-0.00522795	0.00522795	0.0107844	8.27416e-06	0.00287648	sample	0
SPFIL_affection--SPFIL_status	SPFIL_affection	SPFIL_status	-0.00673979	0.00673979	0.0117209	2.08038e-05	0.00456112	sample	0
SMAS_positivity--COPSOQ_supervisor	SMAS_positivity	COPSOQ_supervisor	-0.00704656	0.00704656	0.00886506	8.11967e-06	0.0028495	sample	0
SPFIL_status--COPSOQ_supervisor	SPFIL_status	COPSOQ_supervisor	-0.0131505	0.0131505	0.0138369	1.94786e-05	0.00441345	sample	0
SMAS_resources--SPFIL_affection	SMAS_resources	SPFIL_affection	-0.0126239	0.0126239	0.0116412	1.49641e-05	0.00386835	sample	0
SMAS_resources--COPSOQ_supervisor	SMAS_resources	COPSOQ_supervisor	-0.013102	0.013102	0.0117923	1.6457e-05	0.00405672	sample	0
SMAS_investment--SPFIL_confirmation	SMAS_investment	SPFIL_confirmation	-0.0164809	0.0164809	0.015438	2.2768e-05	0.00477158	sample	0
SMAS_resources--SWLS	SMAS_resources	SWLS	-0.00506562	0.0254215	0.0138959	2.5932e-05	0.00509235	sample	0.0101779
SPFIL_affection--COPSOQ_supervisor	SPFIL_affection	COPSOQ_supervisor	0.000282339	0.0315742	0.0174967	3.3231e-05	0.00576463	sample	0.0159283
SMAS_resources--COPSOQ_colleagues	SMAS_resources	COPSOQ_colleagues	0.00330588	0.0312139	0.0177923	3.30366e-05	0.00574775	sample	0.0172599
COPSOQ_supervisor--SWLS	COPSOQ_supervisor	SWLS	0.00201328	0.0338642	0.0227868	4.93226e-05	0.00702301	sample	0.0179387
SMAS_investment--SWLS	SMAS_investment	SWLS	0.000602279	0.037976	0.0231088	4.99776e-05	0.00706948	sample	0.0192892
SMAS_initiative--SPFIL_status	SMAS_initiative	SPFIL_status	0.0029088	0.0395496	0.0234043	5.77311e-05	0.0075981	sample	0.0212292
SMAS_selfefficacy--COPSOQ_supervisor	SMAS_selfefficacy	COPSOQ_supervisor	0.00889782	0.0344179	0.0209067	3.79291e-05	0.00615866	sample	0.0216578
SPFIL_confirmation--SWLS	SPFIL_confirmation	SWLS	0.00912692	0.0382459	0.0232656	4.32404e-05	0.00657575	sample	0.0236864
SMAS_positivity--SPFIL_confirmation	SMAS_positivity	SPFIL_confirmation	0.0137911	0.0404843	0.0259363	4.4533e-05	0.00667331	sample	0.0271377
SMAS_multifunctionality--SWLS	SMAS_multifunctionality	SWLS	0.0137298	0.0416538	0.027928	4.65387e-05	0.00682193	sample	0.0276918
SMAS_selfefficacy--COPSOQ_colleagues	SMAS_selfefficacy	COPSOQ_colleagues	0.0167783	0.0429196	0.0293314	4.27103e-05	0.00653531	sample	0.029849
SMAS_investment--SMAS_positivity	SMAS_investment	SMAS_positivity	0.0166103	0.0449192	0.0305179	4.9205e-05	0.00701463	sample	0.0307647
SPFIL_status--LS	SPFIL_status	LS	-0.00440312	0.0702412	0.041382	0.000143992	0.0119997	sample	0.0329191
SMAS_initiative--COPSOQ_colleagues	SMAS_initiative	COPSOQ_colleagues	0.0197514	0.0473307	0.0324941	4.3502e-05	0.00659561	sample	0.0335411
SPFIL_confirmation--COPSOQ_supervisor	SPFIL_confirmation	COPSOQ_supervisor	0.0195896	0.0482067	0.033606	5.11835e-05	0.00715427	sample	0.0338981
SPFIL_status--SWLS	SPFIL_status	SWLS	0.0208528	0.0492086	0.0372646	5.02531e-05	0.00708894	sample	0.0350307
SPFIL_affection--SWLS	SPFIL_affection	SWLS	0.0271587	0.055335	0.0417556	4.96188e-05	0.00704406	sample	0.0412469
SMAS_initiative--LS	SMAS_initiative	LS	0.00789071	0.075875	0.0400875	0.000116805	0.0108076	sample	0.0418829
SMAS_positivity--COPSOQ_colleagues	SMAS_positivity	COPSOQ_colleagues	0.0296161	0.0561532	0.0421535	4.40135e-05	0.00663426	sample	0.0428847
SMAS_multifunctionality--SPFIL_confirmation	SMAS_multifunctionality	SPFIL_confirmation	0.0319181	0.0570858	0.0425453	3.95885e-05	0.00629194	sample	0.044502
SMAS_selfefficacy--SPFIL_status	SMAS_selfefficacy	SPFIL_status	0.0304196	0.0586468	0.0459337	4.97985e-05	0.00705681	sample	0.0445332
SPFIL_confirmation--COPSOQ_colleagues	SPFIL_confirmation	COPSOQ_colleagues	0.0395229	0.0679449	0.0531247	5.04882e-05	0.0071055	sample	0.0537339
SMAS_selfefficacy--SPFIL_affection	SMAS_selfefficacy	SPFIL_affection	0.0409988	0.0667929	0.0538438	4.15836e-05	0.00644853	sample	0.0538958
SMAS_positivity--SWLS	SMAS_positivity	SWLS	0.041311	0.0693349	0.0556718	4.90837e-05	0.00700598	sample	0.055323
SMAS_multifunctionality--SPFIL_status	SMAS_multifunctionality	SPFIL_status	0.0413708	0.0710057	0.057093	5.48892e-05	0.00740873	sample	0.0561883
SMAS_initiative--SPFIL_affection	SMAS_initiative	SPFIL_affection	0.0440402	0.0735257	0.0560187	5.43372e-05	0.00737137	sample	0.0587829
SPFIL_affection--COPSOQ_colleagues	SPFIL_affection	COPSOQ_colleagues	0.0478256	0.0754722	0.0615855	4.77707e-05	0.00691164	sample	0.0616489
SMAS_selfefficacy--SMAS_initiative	SMAS_selfefficacy	SMAS_initiative	0.0554795	0.0824148	0.0681534	4.53444e-05	0.00673382	sample	0.0689472
SMAS_resources--SMAS_positivity	SMAS_resources	SMAS_positivity	0.0595118	0.0858587	0.0718584	4.33848e-05	0.00658672	sample	0.0726852
SMAS_resources--SPFIL_status	SMAS_resources	SPFIL_status	0.0610604	0.089895	0.0754679	5.19645e-05	0.00720864	sample	0.0754777
SMAS_selfefficacy--SPFIL_confirmation	SMAS_selfefficacy	SPFIL_confirmation	0.0634767	0.0898288	0.0763586	4.34018e-05	0.00658801	sample	0.0766527
SMAS_positivity--SPFIL_affection	SMAS_positivity	SPFIL_affection	0.0743212	0.100151	0.0864621	4.16981e-05	0.00645741	sample	0.087236
SMAS_selfefficacy--SWLS	SMAS_selfefficacy	SWLS	0.0767901	0.104431	0.090852	4.77529e-05	0.00691035	sample	0.0906108
SMAS_positivity--SMAS_initiative	SMAS_positivity	SMAS_initiative	0.0783914	0.105194	0.0907732	4.48983e-05	0.00670062	sample	0.0917926
SMAS_resources--SMAS_initiative	SMAS_resources	SMAS_initiative	0.0819894	0.110152	0.0950343	4.95726e-05	0.00704078	sample	0.0960709
SMAS_investment--SMAS_resources	SMAS_investment	SMAS_resources	0.101122	0.128241	0.114424	4.59667e-05	0.00677988	sample	0.114682
SMAS_multifunctionality--SMAS_initiative	SMAS_multifunctionality	SMAS_initiative	0.103959	0.131482	0.116683	4.7346e-05	0.00688084	sample	0.117721
SMAS_multifunctionality--SMAS_positivity	SMAS_multifunctionality	SMAS_positivity	0.109871	0.138103	0.123023	4.98153e-05	0.007058	sample	0.123987
SMAS_multifunctionality--SMAS_resources	SMAS_multifunctionality	SMAS_resources	0.11204	0.140393	0.12478	5.02447e-05	0.00708835	sample	0.126217
SMAS_resources--SMAS_selfefficacy	SMAS_resources	SMAS_selfefficacy	0.182182	0.207241	0.194876	3.92498e-05	0.00626496	sample	0.194712
SPFIL_confirmation--SPFIL_status	SPFIL_confirmation	SPFIL_status	0.181887	0.209309	0.194552	4.6997e-05	0.00685543	sample	0.195598
SMAS_investment--SMAS_multifunctionality	SMAS_investment	SMAS_multifunctionality	0.204949	0.23259	0.217447	4.77522e-05	0.0069103	sample	0.218769
SMAS_investment--SMAS_selfefficacy	SMAS_investment	SMAS_selfefficacy	0.214787	0.239982	0.226702	3.96743e-05	0.00629875	sample	0.227385
SMAS_positivity--SMAS_selfefficacy	SMAS_positivity	SMAS_selfefficacy	0.270521	0.298122	0.284073	4.76113e-05	0.00690009	sample	0.284322
SMAS_investment--SMAS_initiative	SMAS_investment	SMAS_initiative	0.430945	0.454018	0.441783	3.32721e-05	0.00576819	sample	0.442481
COPSOQ_colleagues--COPSOQ_supervisor	COPSOQ_colleagues	COPSOQ_supervisor	0.446782	0.473967	0.463582	4.61891e-05	0.00679625	sample	0.460375
SPFIL_affection--SPFIL_confirmation	SPFIL_affection	SPFIL_confirmation	0.485038	0.506651	0.494612	2.91969e-05	0.00540341	sample	0.495844

### Sheet: S4 Network Reading
Supplementary Table 4: Psychological network estimates of reading-based items
The strength index (S) per node is shown, as well as the C.S. strength coefficient for the full network. Network edge values show the estimates for all edges, as well as their confidence intervals (based on case-drop test with N=1,000)
S			C.S. coefficient strength = 0.7499
Trait	strength
learning.to.read	1.24299
dyslexia	1.84322
spelling.difficulty	1.08992
Network edge values
Edge	node1	node2	CIlower	CIupper	mean_non0	var_non0	sd_non0	var	value
learning.to.read--spelling.difficulty	learning.to.read	spelling.difficulty	0.233166	0.256532	0.245041	3.41246e-05	0.00584162	sample	0.244849
dyslexia--spelling.difficulty	dyslexia	spelling.difficulty	0.804771	0.885378	0.844571	0.000406091	0.0201517	sample	0.845075
learning.to.read--dyslexia	learning.to.read	dyslexia	0.955227	1.04106	0.998386	0.000460474	0.0214587	sample	0.998145

### Sheet: S5 GWAS sumstats
Supplementary Table 5: GWAS summary statistics
Overview of included GWAS summary statistics. The number of individuals in the GWAS are shown, along with the corresponding heritability estimate and LDSC intercept, as well as the phenotype used to construct the score.
Trait	N_ind	h2	h2_se	lambda_GC	chi_2	intercept	intercept_se	Item/survey	Reference
Dyslexia	1,138,870 (51800/1087070)	0.1643	0.0067	1.5733	1.7555	1.04	0.0124	Have you been diagnosed with dyslexia? 'yes/no'	Doust, C., Fontanillas, P., Eising, E. et al. Discovery of 42 genome-wide significant loci associated with dyslexia. Nature Genetics 54, 1621–1629 (2022). https://doi.org/10.1038/s41588-022-01192-y
Okbay_wellbeing	192994	0.0379	0.0033	1.1238	1.148	1.0041	0.0071	Meta-analyses of items evaluating level of 'happiness'	Okbay A, Baselmans BM, De Neve JE, Turley P, Nivard MG, et al. Genetic variants associated with subjective well-being, depressive symptoms, and neuroticism identified through genome-wide analyses. Nature Genetics 2016 Jun;48(6):624-33. doi: 10.1038/ng.3552. Epub 2016 Apr 18. Erratum in: Nat Genet. 2016 Jul 27;48(8):970. doi: 10.1038/ng0816-970c. Erratum in: Nat Genet. 2016 Nov 29;48(12):1591. doi…
Bralten_sociability	342461	0.0587	0.0026	1.3169	1.3825	1.0124	0.0087	Composite score of (1) frequency of family/friends visits, (2) number and type of visited social venues, (3) worry about social embarrassment, and (4) loneliness experience	Bralten J, Mota NR, Klemann CJHM, De Witte W, et al. Genetic underpinnings of sociability in the general population. Neuropsychopharmacology 2021 Aug;46(9):1627-1634. doi: 10.1038/s41386-021-01044-z. Epub 2021 May 30. PMID: 34054130; PMCID: PMC8280100.
Sequeros_trust	33882	0.0602	0.0173	1.0195	1.0252	0.9835	0.0074	Composite score of (1) trustworthiness of other people, (2) if others take advantage of you, and (3) if others display altruistic behaviour	Sequeros, C.B., Hansen, T.F., Westergaard, D. et al. A genome-wide association study of social trust in 33,882 Danish blood donors. Scientific Reports 14, 1402 (2024). https://doi.org/10.1038/s41598-024-51636-0
Day_loneliness	452302	0.0415	0.0019	1.2865	1.3504	0.9888	0.008	Composite score of (1) frequency of feeling lonely, (2) number of individuals in household, (3) frequency of family/friends visits, (4) ability to confide in someone	Day, F.R., Ong, K.K. & Perry, J.R.B. Elucidating the genetic basis of social interaction and isolation. Nature Communications 9, 2457 (2018). https://doi.org/10.1038/s41467-018-04930-1
Socrates_social.isolation	449609	0.0861	0.004	1.2267	1.3185	0.9509	0.0078	Composite score of (1) frequency of family/friends visits, (2) ability to confide in someone, and (3) number of social activities per week	Socrates AJ, Mullins N, Gur RC, Gur RE, et al. Polygenic risk of social isolation behavior and its influence on psychopathology and personality. Molecular Psychiatry 2024 Nov;29(11):3599-3606. doi: 10.1038/s41380-024-02617-2. Epub 2024 May 30. PMID: 38811692; PMCID: PMC11541194.
Genetic correlations across dyslexia and social-based traits. Genetic correlation estimate rg (SE) and p-values are given. Bonferonni corrected threshold is p=0.01.
	rg (SE)	p-value
	Dyslexia
Okbay_wellbeing	-0.0762 (0.0364)	0.0363
Bralten_sociability	-0.0601 (0.0294)	0.0409
Sequeros_trust	-0.0646 (0.0596)	0.2784
Day_loneliness	0.2322 (0.0264)	1.425e-18
Socrates_social.isolation	0.2059 (0.0274)	5.71e-14

### Sheet: S6 PGS
Supplementary Table 6: PGS analyses across reading- and social-traits
Every table displays the GWAS summary statistic that was used for calculation of the PGS (Predictor) and the trait used for the regression analyses as outcome in the Lifelines data (Outcome). For binary (bin) outcome measures, odds ratios (OR) and the McFadden R2 were reported. For continuous (con) outcomes, the incremental R2 and the beta estamate were reported. * shows the OR and beta estimates…
PGS prediction for reading measures with dyslexia and social isolation GWAS summary statistics. Bonferroni p=0.01
Predictor	Outcome	class_outcome	n_ind	OR_PGS	OR_CI_lower	OR_CI_upper	OR_SE	OR_p	Chi_2_p	McFadden_R2	lm_R2_null	lm_R2_PGS	incremental_R2	Estimate	Estimate_SE	Est_CI_lower	Est_CI_upper	Est_p	Bonf
Doust_Dyslexia	dyslexia	bin	5290	1.94405	1.75351	2.15851	0.0529965	4.1e-36	1.76246e-38	0.0559279									*
Doust_Dyslexia	learning to read	con	5355								0.0284416	0.0464595	0.0180179	0.136427	0.0135738	0.109822	0.163031	1.47482e-23	*
Doust_Dyslexia	spelling difficulty	con	5732								0.0267273	0.0463654	0.0196381	0.0824918	0.00759872	0.0675983	0.0973853	3.43e-27	*
Socrates_social isolation	learning to read	con	5355								0.0284416	0.0284907	4.90724e-05	0.00712084	0.0137032	-0.0197374	0.0339791	0.603309
Socrates_social isolation	spelling difficulty	con	5732								0.0267273	0.0267869	5.9564e-05	0.00454295	0.00767606	-0.0105021	0.019588	0.553962
PGS prediction for social measures with social-based GWAS summary statistics. Bonferroni p=0.0025 (0.05/20 tests)
Predictor	Outcome	class_outcome	n_ind	OR_PGS	OR_CI_lower	OR_CI_upper	OR_SE	OR_p	Chi_2_p	McFadden_R2	lm_R2_null	lm_R2_PGS	incremental_R2	Estimate	Estimate_SE	Est_CI_lower	Est_CI_upper	Est_p	Bonf
Bralten_sociability	COPSOQ_colleagues	con	9143								0.0170714	0.0177146	0.000643225	0.438202	0.179177	0.0870158	0.789388	0.0144782
Bralten_sociability	LS	bin	9698	0.891042	0.851844	0.931951	0.0228945	4.68079e-07	4.58583e-07	0.00223721									*
Bralten_sociability	SMAS_selfefficacy	con	14937								0.0132764	0.016726	0.00344961	0.759579	0.10496	0.553857	0.9653	4.81661e-13	*
Bralten_sociability	SPFIL_confirmation	con	20343								0.00149333	0.00406754	0.00257422	0.806312	0.11122	0.588321	1.0243	4.3271e-13	*
Bralten_sociability	SWLS	con	9697								0.00299581	0.00613432	0.00313851	0.379636	0.0686361	0.245109	0.514163	3.26419e-08	*
Day_Lone	COPSOQ_colleagues	con	9143								0.0170714	0.0191007	0.00202938	-0.779002	0.1792	-1.13023	-0.427769	1.39444e-05	*
Day_Lone	LS	bin	9698	1.15153	1.10087	1.20467	0.0230257	8.92457e-10	7.35917e-10	0.00333621									*
Day_Lone	SMAS_selfefficacy	con	14937								0.0132764	0.0179139	0.00463748	-0.881213	0.104958	-1.08693	-0.675496	5.03531e-17	*
Day_Lone	SPFIL_confirmation	con	20343								0.00149333	0.00610585	0.00461253	-1.07991	0.111167	-1.2978	-0.862021	2.9298e-22	*
Day_Lone	SWLS	con	9697								0.00299581	0.0081417	0.00514589	-0.486509	0.0686228	-0.62101	-0.352008	1.43884e-12	*
Okbay_wellbeing	COPSOQ_colleagues	con	9143								0.0170714	0.0179323	0.000860916	0.507489	0.179344	0.155975	0.859003	0.00466935
Okbay_wellbeing	LS	bin	9698	0.857859	0.81993	0.897424	0.0228958	2.139e-11	2.37217e-11	0.00392682									*
Okbay_wellbeing	SMAS_selfefficacy	con	14937								0.0132764	0.0177947	0.00451832	0.87074	0.105075	0.664792	1.07669	1.26127e-16	*
Okbay_wellbeing	SPFIL_confirmation	con	20343								0.00149333	0.00504574	0.00355241	0.949055	0.111383	0.730744	1.16737	1.69592e-17	*
Okbay_wellbeing	SWLS	con	9697								0.00299581	0.00776086	0.00476506	0.468563	0.068695	0.333921	0.603205	9.58663e-12	*
Socrates_social.isolation	COPSOQ_colleagues	con	9143								0.0170714	0.0187249	0.00165357	-0.703089	0.179211	-1.05434	-0.351836	8.80021e-05	*
Socrates_social.isolation	LS	bin	9698	1.14711	1.09671	1.19994	0.0228935	2.03588e-09	2.02303e-09	0.00316276									*
Socrates_social.isolation	SMAS_selfefficacy	con	14937								0.0132764	0.0176808	0.00440436	-0.859167	0.105018	-1.065	-0.653333	3.03591e-16	*
Socrates_social.isolation	SPFIL_confirmation	con	20343								0.00149333	0.00568021	0.00418689	-1.02932	0.111239	-1.24735	-0.811295	2.38765e-20	*
Socrates_social.isolation	SWLS	con	9697								0.00299581	0.00687845	0.00388264	-0.422886	0.0687138	-0.557565	-0.288207	7.83916e-10	*
PGS prediction for social measures with dyslexia GWAS summary statistic. Bonferroni p=0.01
Predictor	Outcome	class_outcome	n_ind	OR_PGS	OR_CI_lower	OR_CI_upper	OR_SE	OR_p	Chi_2_p	McFadden_R2	lm_R2_null	lm_R2_PGS	incremental_R2	Estimate	Estimate_SE	Est_CI_lower	Est_CI_upper	Est_p	Bonf
Doust_Dyslexia	COPSOQ_colleagues	con	9147								0.0169029	0.0176754	0.000772558	-0.480906	0.179389	-0.832509	-0.129303	0.00735793	*
Doust_Dyslexia	LS	bin	9698	1.02225	0.97753	1.06904	0.0226962	0.337652	0.33501	8.17653e-05
Doust_Dyslexia	SMAS_selfefficacy	con	14937								0.0132764	0.0135881	0.000311711	-0.228405	0.105162	-0.434521	-0.0222879	0.0298759
Doust_Dyslexia	SPFIL_confirmation	con	20343								0.00149333	0.00154256	4.92332e-05	-0.111513	0.111366	-0.32979	0.106763	0.316681
Doust_Dyslexia	SWLS	con	9697								0.00299581	0.00407117	0.00107536	-0.222242	0.0687141	-0.356921	-0.087562	0.00122352	*
PGS prediction for dyslexia with social-based GWAS summary statistics. Bonferroni p=0.0125
Predictor	Outcome	class_outcome	n_ind	OR_PGS	OR_CI_lower	OR_CI_upper	OR_SE	OR_p	Chi_2_p	McFadden_R2	lm_R2_null	lm_R2_PGS	incremental_R2	Estimate	Estimate_SE	Est_CI_upper	Est_CI_lower	Est_p	Bonf
Bralten_sociability	dyslexia	bin	5290	1.0107	0.917261	1.1136	0.0496441	0.830215	0.829632	1.53882e-05
Day_Lone	dyslexia	bin	5290	1.02926	0.933719	1.1346	0.0497223	0.561926	0.561747	0.000111902
Okbay_wellbeing	dyslexia	bin	5290	1.0114	0.917796	1.11441	0.0493661	0.818445	0.818967	1.74101e-05
Socrates_social.isolation	dyslexia	bin	5290	1.00206	0.908944	1.10457	0.0498101	0.967069	0.967008	5.68592e-07

### Sheet: S7 MR
Supplementary Table 7: MR analyses
MR analyses across different GWAS summary statistic combinations (exposure, outcome), along with the significance threshold for the analyses (Sign_thres) and the number of included SNPs in the analysis (N_snps). F- and Isq statistics are reported, followed by the beta, se, and p-values for the MR methods (MR.Egger, Weighted.med, IVW, Weighted.mod, Simple.mod). Lastly, Cochran Q and MR Egger inter…
Exposure	Outcome	Sign_thres	N_snps	F_above.10	F_avg_strength	F_med	F_lower	F_upper	Isq_unweighted	Isq_weighted	b_MR.Egger	b_Weighted.med	b_IVW	b_Weighted.mod	b_b_Simple.mod	se_MR.Egger	se_Weighted.med	se_IVW	se_Weighted.mod	se_b_Simple.mod	pval_MR.Egger	pval_Weighted.med	pval_IVW	pval_Weighted.mod	pval_b_Simple.mod	Cochran_Q_MR_Q	Cochran_Q_MR_df	Cochran_Q_MR_pval	Cochran_Q_IVW_Q	Cochran_Q_IVW_df	Cochran_Q_IVW_pval	MR.Egger_int	MR.Egger_int_se	MR.Egger_int_pval
Doust_dyslexia	Bralten_sociability	1e-06	93	93	30.7824	27.6917	23.2657	81.8713	0.469392	0	-0.043383	0.0117778	0.00689604	0.0106595	0.00374581	0.0363433	0.00959709	0.0091683	0.0227197	0.0252327	0.235697	0.219739	0.451954	0.640055	0.882312	204.923	91	9.19381e-11	209.522	92	3.7378e-11	0.0022365	0.00156492	0.156386
Doust_dyslexia	Day_Loneliness	1e-06	121	121	31.2649	27.6917	23.2657	81.8713	0.418644	0	0.0783766	0.0244387	0.02194	0.0238414	0.0238414	0.02678	0.00790234	0.00648497	0.0204991	0.024009	0.00410502	0.00198419	0.000716435	0.247119	0.322699	185.726	119	8.8412e-05	193.075	120	2.65248e-05	-0.00245042	0.00112921	0.0319912
Doust_dyslexia	Okbay_wellbeing	1e-06	50	50	31.9078	27.753	23.6416	69.873	0.254823	0	-0.023812	0.00285816	0.00881205	0.0117184	0.0164631	0.0770305	0.0198176	0.0154026	0.0443044	0.0455015	0.758565	0.885324	0.567244	0.792506	0.719047	71.4012	48	0.0158209	71.6793	49	0.0189813	0.00136438	0.00315535	0.667386
Doust_dyslexia	Socrates_social.isolation	1e-06	124	124	31.2319	27.7619	23.2657	81.8713	0.411399	0.73433	0.0919631	0.0236734	0.028633	0.0185164	0.0154562	0.0359605	0.0116025	0.00916603	0.0299002	0.0330678	0.0117728	0.0413128	0.00178521	0.536881	0.641034	184.096	122	0.000240728	189.095	123	0.000119563	-0.00280019	0.00153848	0.0711963
Doust_dyslexia	Bralten_sociability	5e-08	35	35	38.9148	35.7256	28.5282	81.8713	0.535491	0	-0.0690115	0.0135326	0.0126578	0.013929	-0.0184372	0.0506121	0.0136034	0.0124816	0.0286647	0.028192	0.181944	0.319835	0.310526	0.630134	0.51752	62.5823	33	0.00141117	67.8233	34	0.000497279	0.00401283	0.00241387	0.105903
Doust_dyslexia	Day_Loneliness	5e-08	46	46	39.8824	35.7872	28.5282	81.8713	0.449117	0	0.068343	0.0284119	0.0359703	0.0267583	0.0244396	0.0375982	0.0108486	0.00821747	0.0236821	0.0257823	0.0759201	0.00882039	1.20159e-05	0.264506	0.348232	55.3551	44	0.117144	56.3348	45	0.119791	-0.00157396	0.00178361	0.382325
Doust_dyslexia	Okbay_wellbeing	5e-08	20	20	40.7264	35.7265	29.6665	69.873	0.179722	0	0.00826206	-0.0196468	-0.00303654	-0.0404038	-0.0437932	0.125043	0.0262702	0.0202889	0.0550643	0.0523475	0.948047	0.454535	0.881029	0.472055	0.413223	24.8351	18	0.129526	24.8467	19	0.16565	-0.000537384	0.0058641	0.927997
Doust_dyslexia	Socrates_social.isolation	5e-08	47	47	39.704	35.77	28.5282	81.8713	0.452413	0	0.0499279	0.0391951	0.0532609	0.00333655	0.00446387	0.0506337	0.0164591	0.0119522	0.0426158	0.0398286	0.329376	0.0172488	8.34467e-06	0.937934	0.91125	58.2659	45	0.0886093	58.2718	46	0.105874	0.000163373	0.00241016	0.946257
Bralten_sociability	Doust_dyslexia	1e-06	28	28	29.4211	27.0625	24.5465	45.1201	0.322438	0	-1.19304	0.12148	0.196676	0.10962	0.127691	1.03618	0.161998	0.237531	0.273968	0.262802	0.260056	0.453325	0.40767	0.692218	0.630972	125.031	26	6.48655e-15	134.145	27	3.6088e-16	0.0193666	0.0140679	0.18036
Day_Loneliness	Doust_dyslexia	1e-06	35	35	29.1393	26.6591	23.9531	54.9104	0.130121	0	0.38349	0.11872	0.31222	-0.00724892	0.0332331	1.31589	0.180538	0.247309	0.403134	0.399839	0.772546	0.5108	0.20678	0.985759	0.934247	206.403	33	5.58484e-27	206.422	34	1.40393e-26	-0.000905151	0.0164053	0.956332
Okbay_wellbeing	Doust_dyslexia	1e-06	8	8	26.4847	26.4875	24.0688	29.9648	0.570971	0	-0.0720457	0.197744	0.672059	0.108372	0.194628	1.39356	0.203075	0.357581	0.242081	0.278768	0.960447	0.330181	0.0601817	0.667919	0.507591	45.7035	6	3.39148e-08	48.0464	7	3.48695e-08	0.0191201	0.0344752	0.599213
Socrates_social.isolation	Doust_dyslexia	1e-06	25	25	30.8911	29.5423	24.4823	56.7879	0	0	1.44808	0.251407	0.142446	0.33031	0.359956	1.27974	0.137446	0.209634	0.250419	0.304557	0.269489	0.0673792	0.496821	0.199606	0.248823	169.447	23	2.69273e-24	177.326	24	2.37056e-25	-0.024389	0.0235835	0.311814
Bralten_sociability	Doust_dyslexia	5e-08	10	10	34.9443	33.2595	30.5583	45.1201	0	0	-0.535411	-0.133083	-0.0768252	-0.137686	-0.129545	2.53711	0.230933	0.231712	0.361077	0.34653	0.838139	0.564424	0.740226	0.711812	0.717181	18.1447	8	0.0201676	18.2195	9	0.032711	0.00636709	0.0350607	0.860412
Day_Loneliness	Doust_dyslexia	5e-08	11	11	36.3649	34.1074	30.0841	54.9104	0	0.436165	5.05879	-0.0716987	-0.118029	-0.493155	-0.630901	7.36911	0.311299	0.589178	0.631409	0.651819	0.509705	0.817842	0.841224	0.452873	0.355916	125.264	9	1.1141e-22	132.18	10	1.67719e-23	-0.0680474	0.0965377	0.498719
Socrates_social.isolation	Doust_dyslexia	5e-08	11	11	36.2148	32.798	29.779	56.7879	0.17944	0	1.8501	0.251543	-0.0835792	0.315122	0.315122	2.13992	0.194981	0.36697	0.246602	0.287844	0.409729	0.197019	0.819837	0.230166	0.299285	105.686	9	1.10791e-18	115.57	10	3.99861e-20	-0.0392686	0.0428027	0.382843
